# Interictal Mini-Seizures: Recurrent Neuronal Synchronization Events Driven by the Epileptogenic Zone

**DOI:** 10.1101/2025.01.31.25321482

**Authors:** Tonmoy Monsoor, Sotaro Kanai, Prateik Sinha, Atsuro Daida, Naoto Kuroda, Shingo Oana, Lina Zhang, Lawrence Liu, Gaurav Singh, Yipeng Zhang, Chenda Duan, Shaun A. Hussain, Raman Sankar, Aria Fallah, Myung Shin Sim, William Speier, Richard J Staba, Jerome Engel, Eishi Asano, Vwani Roychowdhury, Hiroki Nariai

## Abstract

Epilepsy affects approximately 1% of the global population and is characterized by recurrent seizures arising from large-scale neuronal network synchronisation. However, a unified framework explaining the governing network dynamics both during seizures and in the intervals between them remains elusive. We hypothesise that, analogous to other complex dynamical systems, seizures represent rare, large-scale excursions within a continuum of more frequent, smaller events driven by the same underlying network instability. Using interictal intracranial EEG recordings from 168 patients, we constructed time-resolved, directed high-frequency brain networks and identified two distinct dynamical regimes: a normal (baseline) state and a hypersynchronous state. A small subset of network hubs recurrently drove brief interictal hypersynchronous events, which we term *mini-seizures*. These mini-seizures exhibited scale-free distributions, with overt seizure synchronisation events occupying the extreme tail of the spectrum. In a retrospective cohort analysis treating surgical resection as a network-level perturbation, disruption of these hubs was associated with postoperative seizure freedom. Together, these findings demonstrate that the latent epileptogenic zone—and its clinically relevant postoperative dynamics—can be inferred from recurrent interictal mini-seizure activity alone, supporting an interictal–ictal continuum of epileptic network dynamics.
