## Extended Data Table 1 for "Interictal Mini-Seizures: Recurrent Neuronal Synchronization Events Driven by the Epileptogenic Zone"

### Sheet: Sheet1
Extended Data Table 1. Cohort demographics
Pt. ID	ECOG or SEEG	Sampling Frequency (Hz)	Age Category	Sex	Seizure outcome (Seizure-free = 1; Non-seizure-free = 2)	Etiology
UCLA_01	ECOG	2000	16-20	Male	1	Other
UCLA_02	ECOG	2000	11-15	Male	1	Brain tumor
UCLA_03	ECOG	2000	16-20	Female	1	FCD
UCLA_04	ECOG	2000	11-15	Female	1	Other
UCLA_05	ECOG	2000	6-10	Male	1	Other
UCLA_06	ECOG	2000	0-5	Female	2	FCD
UCLA_07	ECOG	2000	0-5	Male	1	FCD
UCLA_08	ECOG	2000	16-20	Female	2	Other
UCLA_09	ECOG	2000	11-15	Male	2	FCD
UCLA_10	ECOG	2000	6-10	Female	1	FCD
UCLA_11	SEEG	2000	0-5	Female	1	FCD
UCLA_12	ECOG	2000	6-10	Female	2	Brain tumor
UCLA_13	ECOG	2000	16-20	Female	2	Other
UCLA_14	ECOG	2000	11-15	Female	1	Brain tumor
UCLA_15	ECOG	2000	11-15	Female	1	FCD
UCLA_16	ECOG	2000	6-10	Male	2	FCD
UCLA_17	ECOG	2000	16-20	Male	2	Other
UCLA_18	ECOG	2000	21-25	Female	2	FCD
UCLA_19	SEEG	2000	21-25	Female	1	FCD
UCLA_20	ECOG	2000	16-20	Male	2	Other
UCLA_21	ECOG	2000	6-10	Female	2	FCD
UCLA_22	ECOG	2000	6-10	Female	1	FCD
UCLA_23	ECOG	2000	11-15	Male	1	FCD
UCLA_24	ECOG	2000	16-20	Male	2	FCD
UCLA_25	ECOG	2000	6-10	Male	2	FCD
UCLA_26	ECOG	2000	6-10	Male	1	FCD
UCLA_27	ECOG	2000	16-20	Female	2	FCD
UCLA_28	SEEG	2000	0-5	Male	1	FCD
UCLA_29	SEEG	2000	0-5	Male	NA	Other
UCLA_30	SEEG	2000	0-5	Female	NA	Other
UCLA_31	SEEG	2000	11-15	Female	NA	Other
UCLA_32	SEEG	2000	0-5	Female	NA	Other
UCLA_33	SEEG	2000	0-5	Male	NA	Other
Detroit_001	ECOG	1000	11-15	Male	1	Other
Detroit_002	ECOG	1000	6-10	Female	1	FCD
Detroit_003	ECOG	1000	6-10	Male	2	FCD
Detroit_004	ECOG	1000	11-15	Female	1	Brain tumor
Detroit_005	ECOG	1000	0-5	Male	1	FCD
Detroit_006	ECOG	1000	16-20	Male	1	Other
Detroit_007	ECOG	1000	16-20	Female	1	Other
Detroit_008	ECOG	1000	6-10	Male	1	FCD
Detroit_009	ECOG	1000	6-10	Female	2	FCD
Detroit_010	ECOG	1000	11-15	Male	2	FCD
Detroit_011	ECOG	1000	16-20	Male	1	FCD
Detroit_012	ECOG	1000	11-15	Female	2	Other
Detroit_013	ECOG	1000	11-15	Female	1	Other
Detroit_014	ECOG	1000	11-15	Male	1	Other
Detroit_015	ECOG	1000	0-5	Male	2	FCD
Detroit_016	ECOG	1000	6-10	Male	1	Other
Detroit_017	ECOG	1000	16-20	Female	1	FCD
Detroit_018	ECOG	1000	0-5	Male	1	FCD
Detroit_019	ECOG	1000	11-15	Female	2	FCD
Detroit_020	ECOG	1000	6-10	Female	1	Brain tumor
Detroit_021	ECOG	1000	11-15	Female	1	FCD
Detroit_022	ECOG	1000	6-10	Male	1	Brain tumor
Detroit_023	ECOG	1000	11-15	Female	1	Brain tumor
Detroit_024	ECOG	1000	0-5	Female	1	Brain tumor
Detroit_025	ECOG	1000	6-10	Female	1	FCD
Detroit_026	ECOG	1000	16-20	Male	2	Other
Detroit_027	ECOG	1000	11-15	Male	1	Other
Detroit_028	ECOG	1000	16-20	Male	1	FCD
Detroit_029	ECOG	1000	6-10	Male	1	Brain tumor
Detroit_030	ECOG	1000	11-15	Male	1	HS
Detroit_031	ECOG	1000	6-10	Male	2	FCD
Detroit_032	ECOG	1000	≥26	Female	1	Other
Detroit_033	ECOG	1000	16-20	Male	1	FCD
Detroit_034	ECOG	1000	16-20	Male	1	FCD
Detroit_035	ECOG	1000	≥26	Male	1	Brain tumor
Detroit_036	ECOG	1000	6-10	Male	1	HS
Detroit_037	ECOG	1000	0-5	Male	1	Brain tumor
Detroit_038	ECOG	1000	6-10	Female	1	Brain tumor
Detroit_039	ECOG	1000	21-25	Female	1	Brain tumor
Detroit_040	ECOG	1000	11-15	Male	1	FCD
Detroit_041	ECOG	1000	≥26	Male	1	Brain tumor
Detroit_042	ECOG	1000	11-15	Female	1	Brain tumor
Detroit_043	ECOG	1000	6-10	Male	1	FCD
Detroit_044	ECOG	1000	16-20	Male	1	Brain tumor
Detroit_045	ECOG	1000	6-10	Female	1	HS
Detroit_046	ECOG	1000	16-20	Male	2	FCD
Detroit_047	ECOG	1000	11-15	Female	1	Brain tumor
Detroit_048	ECOG	1000	≥26	Male	1	Other
Detroit_049	ECOG	1000	6-10	Female	1	Brain tumor
Detroit_050	ECOG	1000	11-15	Male	1	FCD
Detroit_051	ECOG	1000	0-5	Female	1	FCD
Detroit_052	ECOG	1000	6-10	Female	2	Brain tumor
Detroit_053	ECOG	1000	11-15	Female	2	HS
Detroit_054	ECOG	1000	6-10	Male	1	Brain tumor
Detroit_055	ECOG	1000	11-15	Male	1	FCD
Detroit_056	ECOG	1000	11-15	Female	2	HS
Detroit_057	ECOG	1000	6-10	Female	1	Other
Detroit_058	ECOG	1000	0-5	Male	1	FCD
Detroit_059	ECOG	1000	6-10	Male	1	Brain tumor
Detroit_060	ECOG	1000	11-15	Female	2	FCD
Detroit_061	ECOG	1000	≥26	Female	1	Other
Detroit_062	ECOG	1000	16-20	Male	2	Other
Detroit_063	ECOG	1000	11-15	Female	2	FCD
Detroit_064	ECOG	1000	11-15	Female	2	FCD
Detroit_065	ECOG	1000	16-20	Male	1	Other
Detroit_066	ECOG	1000	11-15	Male	1	Other
Detroit_067	ECOG	1000	11-15	Male	1	HS
Detroit_068	ECOG	1000	11-15	Female	1	FCD
Detroit_069	ECOG	1000	≥26	Female	1	Brain tumor
Detroit_070	ECOG	1000	6-10	Male	1	FCD
Detroit_071	ECOG	1000	16-20	Female	1	FCD
Detroit_072	ECOG	1000	16-20	Male	2	Other
Detroit_073	ECOG	1000	≥26	Female	1	Brain tumor
Detroit_074	ECOG	1000	11-15	Male	1	FCD
Detroit_075	ECOG	1000	11-15	Male	1	Brain tumor
Detroit_076	ECOG	1000	6-10	Male	2	FCD
Detroit_077	ECOG	1000	11-15	Male	1	Brain tumor
Detroit_078	ECOG	1000	11-15	Female	1	Brain tumor
Detroit_079	ECOG	1000	0-5	Female	2	Other
Detroit_080	ECOG	1000	11-15	Male	1	Other
Detroit_081	ECOG	1000	0-5	Male	1	FCD
Detroit_082	ECOG	1000	11-15	Female	1	Other
Detroit_083	ECOG	1000	16-20	Female	1	Other
Detroit_084	ECOG	1000	6-10	Female	1	FCD
Detroit_085	ECOG	1000	16-20	Male	1	Other
Detroit_086	ECOG	1000	6-10	Female	2	Other
Detroit_087	ECOG	1000	11-15	Male	2	Other
Detroit_088	ECOG	1000	11-15	Male	1	FCD
Detroit_089	ECOG	1000	16-20	Female	2	Other
Detroit_090	ECOG	1000	11-15	Female	2	Other
Detroit_091	ECOG	1000	16-20	Male	1	Brain tumor
Detroit_092	ECOG	1000	6-10	Male	2	Other
Detroit_093	ECOG	1000	≥26	Female	1	HS
Detroit_094	ECOG	1000	6-10	Female	2	Other
Detroit_095	ECOG	1000	11-15	Female	1	Other
Detroit_096	ECOG	1000	16-20	Female	1	Other
Detroit_097	ECOG	1000	6-10	Male	2	FCD
Detroit_098	ECOG	1000	11-15	Female	1	HS
Detroit_099	ECOG	1000	11-15	Female	2	Other
Detroit_100	ECOG	1000	16-20	Female	1	Other
Detroit_101	ECOG	1000	0-5	Female	1	HS
Detroit_102	ECOG	1000	6-10	Male	1	FCD
Detroit_103	ECOG	1000	16-20	Male	1	HS
Detroit_104	ECOG	1000	11-15	Female	1	Other
Detroit_105	ECOG	1000	6-10	Male	1	HS
Detroit_106	ECOG	1000	11-15	Female	1	FCD
Detroit_107	ECOG	1000	0-5	Female	1	FCD
Detroit_108	ECOG	1000	16-20	Female	2	Other
Detroit_109	ECOG	1000	11-15	Male	2	Brain tumor
Detroit_110	ECOG	1000	11-15	Female	1	FCD
Detroit_111	ECOG	1000	6-10	Female	1	Other
Detroit_112	ECOG	1000	16-20	Male	2	Other
Detroit_113	ECOG	1000	11-15	Female	2	Brain tumor
Detroit_114	ECOG	1000	6-10	Female	1	Other
Detroit_115	ECOG	1000	6-10	Female	1	FCD
Detroit_116	ECOG	1000	16-20	Female	1	Other
Detroit_117	ECOG	1000	11-15	Male	2	FCD
Detroit_118	ECOG	1000	11-15	Male	1	FCD
Detroit_119	ECOG	1000	11-15	Male	2	Other
Detroit_120	ECOG	1000	11-15	Female	1	FCD
Detroit_121	ECOG	1000	21-25	Male	2	Other
Detroit_122	ECOG	1000	0-5	Male	1	Brain tumor
Detroit_123	ECOG	1000	11-15	Male	2	FCD
Detroit_124	ECOG	1000	0-5	Female	1	FCD
Detroit_125	ECOG	1000	16-20	Female	1	Other
Detroit_126	ECOG	1000	6-10	Male	2	Other
Detroit_127	ECOG	1000	0-5	Female	1	Other
Detroit_128	ECOG	1000	0-5	Female	2	Other
Detroit_129	ECOG	1000	6-10	Male	2	FCD
Detroit_130	ECOG	1000	16-20	Male	2	Other
Detroit_131	ECOG	1000	11-15	Female	1	Other
Detroit_132	ECOG	1000	6-10	Male	1	Other
Detroit_133	ECOG	1000	11-15	Female	1	Brain tumor
Detroit_134	ECOG	1000	0-5	Female	1	FCD
Detroit_135	ECOG	1000	11-15	Male	2	FCD
Abbreviations: ECOG = electrocorticography; SEEG = stereotactic electroencephalography;
iEEG = intracranial electroencephalography; FCD = focal cortical dysplasia; HS = hippocampal screlosis.
