## Extended Data Table 2 for "Interictal Mini-Seizures: Recurrent Neuronal Synchronization Events Driven by the Epileptogenic Zone"

### Sheet: Table2
Extended Table 2. Ictal iEEG features
Pt. ID	Number of seizures	Ictal duration (sec), mean (range)	Number of SOZ channels	Sampling frequency (Hz)
UCLA_05*	8	32.6 (24.9–37.8)	10	1000
UCLA_14*	6	69.9 (67.1–73.6)	2	2000
UCLA_15*	5	51.4 (50.3–53.5)	3	Sz_1 = 2,000; Sz_2–5 = 200
UCLA_07	3	30.6 (29.6–31.5)	13	200
UCLA_02	2	26.5 (26.3–26.6)	2	200
UCLA_20	4	31.2 (29.0–33.5)	30	200
*Subjects analyzed for Figure 1 and 2.
The total six patients were analyzed for Extended Data Figure 4.
Abbreviations: iEEG = intracranial electroencephalography; SOZ = seizure onset zone; Sz = seizure.
